# Predicting Dementia in People with Parkinson’s Disease

**DOI:** 10.1101/2025.01.27.25321134

**Authors:** Mohamed Aborageh, Tom Hähnel, Patricia Martins Conde, Jochen Klucken, Holger Fröhlich

## Abstract

Parkinson’s disease (PD) exhibits a variety of symptoms, with approximately 25% of patients experiencing mild cognitive impairment and 45% developing dementia within ten years of diagnosis. Predicting this progression and identifying its causes remains challenging. Our study utilizes machine learning and multimodal data from the UK Biobank to explore the predictability of Parkinson’s dementia (PDD) post-diagnosis, further validated by data from the Parkinson’s Progression Markers Initiative (PPMI) cohort. Using Shapley Additive Explanation (SHAP) and Bayesian Network structure learning, we analyzed interactions among genetic predisposition, comorbidities, lifestyle, and environmental factors. We concluded that genetic predisposition is the dominant factor, with significant influence from comorbidities. Additionally, we employed Mendelian randomization (MR) to establish potential causal links between hypertension, type 2 diabetes, and PDD, suggesting that managing blood pressure and glucose levels in Parkinson’s patients may serve as a preventive strategy. This study identifies risk factors for PDD and proposes avenues for prevention.
