## Supplementary Table 5 for "Predicting Dementia in People with Parkinson’s Disease"

### Sheet: Hypertension
BETA_e	SE_e	BETA_o	SE_o	SNP
0.0411419	0.00506856	0.0334348	0.0708939	rs2244013
0.0775292	0.00964994	0.0362491	0.13351	rs682178
0.0372958	0.00502576	-0.0036065	0.068975	rs4846061
0.0324672	0.00465699	-0.041343	0.0633189	rs10888974
0.0330399	0.00507676	-0.079735	0.0682653	rs11584665
0.057841	0.00531768	-0.10075	0.0711896	rs6666703
0.0516432	0.00488281	0.10436	0.0665414	rs11102510
0.0420728	0.0046938	-0.076961	0.0641563	rs2792797
0.0646452	0.00626187	-0.001998	0.0766344	rs387815
0.0685928	0.00470663	0.143234	0.0644346	rs149764880
0.171429	0.0144395	-0.0558299	0.213916	rs12411044
0.0314987	0.00475471	-0.0316971	0.0653403	rs2478536
0.0788112	0.00855933	0.0178399	0.122275	rs12082544
0.0889262	0.00477163	0.00697561	0.0683405	rs4142615
0.0607059	0.0104743	0.238511	0.154976	rs4839028
0.0592119	0.00495273	0.0989399	0.0675492	rs74543418
0.0751075	0.00923774	-0.131248	0.139014	rs11249171
0.0916672	0.00531128	0.0295588	0.0736329	rs4066654
0.064851	0.00501607	0.166362	0.0682651	rs2478542
0.0303561	0.00515474	0.063579	0.0717119	rs12744867
0.0560414	0.00465025	-0.0497421	0.0636068	rs2169137
0.0305292	0.00459214	-0.0209172	0.0642091	rs34538877
0.0261387	0.00462732	0.0242927	0.063647	rs1078417
0.0440169	0.00455528	0.0344014	0.0629784	rs301805
0.114221	0.00894427	0.0760347	0.121575	rs947631
0.0834216	0.00746699	-0.201015	0.116062	rs1985703
0.0563803	0.00466745	0.08158	0.0639121	rs58118553
0.0482453	0.00610564	0.0792597	0.0851952	rs2504782
0.0430595	0.00479985	-0.061769	0.0665189	rs1565440
0.0436385	0.00485751	0.0598562	0.0676828	rs4335411
0.0417599	0.00566697	-0.227136	0.0725592	rs3790455
0.0372958	0.0051501	0.0989399	0.070332	rs13005438
0.0400931	0.00558824	0.0203048	0.075326	rs11677903
0.0382587	0.00507907	-0.0211215	0.07069	rs34723134
0.0314987	0.00472525	-0.0457299	0.0653542	rs11688682
0.0343844	0.00461823	-0.0009995	0.0637963	rs10168315
0.0692429	0.0081141	-0.0430595	0.10866	rs17343311
0.06145	0.00993498	0.118108	0.142652	rs9973852
0.0320068	0.00576656	0.0208151	0.0794387	rs2311412
0.0629398	0.00785434	-0.116894	0.101981	rs75034121
0.0516432	0.00707668	0.201307	0.0909968	rs45516700
0.0494004	0.00474875	0.0362491	0.0655044	rs17648960
0.0525925	0.00910911	0.173113	0.117686	rs62189015
0.0481404	0.00465759	0.0560414	0.0637557	rs13004126
0.0505567	0.00483696	0.0180621	0.0665252	rs11125883
0.0428031	0.00491736	0.028914	0.0678497	rs17041868
0.0477207	0.00531422	0.0461487	0.0730754	rs6742634
0.0291199	0.00513083	0.0306654	0.070593	rs75539743
0.0540339	0.00513361	0.00370686	0.0705558	rs1177304
0.0363319	0.00642544	-0.110932	0.0926932	rs11695190
0.0421012	0.00481599	0.0676586	0.0667683	rs1009221
0.0783941	0.00826147	0.226023	0.123207	rs12988285
0.0971267	0.00465657	0.0178399	0.0626984	rs10206366
0.0281937	0.00464808	0.0196926	0.0639147	rs12712870
0.0574173	0.00479095	0.0281937	0.0658624	rs76326501
0.0403013	0.00521825	-0.00399202	0.0684595	rs1275988
0.0487902	0.00575197	-0.100484	0.081659	rs12624279
0.0760347	0.00492433	-0.00300451	0.0686672	rs2713558
0.0480354	0.00498346	0.0448928	0.0688865	rs6712094
0.0350056	0.00467527	0.0304592	0.0644697	rs6778541
0.0610951	0.00503065	0.0544882	0.0687445	rs1845701
0.0353163	0.0051143	0.133646	0.0727629	rs4687587
0.0535408	0.00473586	0.0237165	0.0644299	rs6810148
0.0741794	0.00761794	0.0601539	0.104216	rs4684243
0.0544882	0.00502233	0.0158733	0.0720796	rs6770911
0.0538228	0.00456011	0.0595377	0.0627736	rs6766859
0.0698861	0.0059927	0.175902	0.0861542	rs62271368
0.0266419	0.00453685	0.0516432	0.0641918	rs3821842
0.0478373	0.00573996	0.0544882	0.0798504	rs3774486
0.0447882	0.00466765	0.025523	0.064209	rs4684071
0.0398849	0.00525616	0.00260339	0.0733839	rs7651349
0.0718183	0.00552013	0.0185714	0.075899	rs864235
0.0605996	0.00901691	-0.133656	0.116458	rs1918975
0.1441	0.0138874	0.239804	0.176396	rs6445583
0.0487902	0.00508107	-0.0282966	0.0693605	rs79251239
0.0404054	0.00555166	0.0123763	0.0764532	rs78307470
0.0347985	0.0051927	-0.0944007	0.0696494	rs2889404
0.0602809	0.00509141	0.0396768	0.0700287	rs7633280
0.0553013	0.00482224	-0.00299551	0.0649245	rs60547087
0.0295588	0.00512683	0.108854	0.0688558	rs11716779
0.0411419	0.00467865	-0.00974735	0.063921	rs17434131
0.0363319	0.00514677	-0.00340579	0.0722453	rs7625988
0.117783	0.00961543	-0.0645385	0.145792	rs11715072
0.0506619	0.00492924	-0.0129162	0.0658518	rs6441207
0.0411419	0.00462767	0.123986	0.0630988	rs2365365
0.0374942	0.00533884	0.161108	0.0764308	rs34380889
0.0934903	0.00583926	0.162119	0.0775697	rs17647717
0.0843411	0.0054569	0.151003	0.0728909	rs4686683
0.0444745	0.00466959	0.0286053	0.0641379	rs2293607
0.0324672	0.00479187	-0.0112632	0.0662986	rs13129678
0.0592194	0.00790588	-0.202124	0.0995606	rs9683944
0.066033	0.00889308	-0.10436	0.115516	rs16997154
0.0556184	0.00632253	-0.0843411	0.0843916	rs60529470
0.0524519	0.0048251	-0.00895974	0.0641955	rs13108763
0.0898407	0.00485758	-0.00934352	0.0664032	rs12511373
0.0372958	0.00455857	-0.0716034	0.0631165	rs13107325
0.0760175	0.00827822	0.0683859	0.116058	rs13119516
0.0288111	0.00527037	0.0406137	0.0731981	rs73249870
0.0695261	0.0115977	0.232698	0.148736	rs2903657
0.0353671	0.00501831	0.0506931	0.0693353	rs62298879
0.0601539	0.0047271	0.0449734	0.0648356	rs139332928
0.0487902	0.00491456	0.0980337	0.066059	rs12649662
0.0449974	0.00649086	0.197598	0.0953284	rs201081507
0.0502412	0.00463267	-0.0620354	0.0634736	rs11946240
0.0619818	0.00461645	-0.0392207	0.0632193	rs12640330
0.0719257	0.0057916	-0.0119286	0.0820432	rs1290933
0.0535408	0.00464318	0.0449734	0.0640823	rs11097909
0.0535408	0.00729219	0.0372958	0.0997557	rs34951242
0.0535408	0.00479559	0.0109399	0.0664849	rs11721984
0.0500309	0.0076059	-0.10616	0.0997894	rs7688323
0.0393647	0.00513852	-0.0934903	0.0694095	rs28660527
0.0632593	0.00461103	0.000300045	0.0583903	rs11936781
0.0825012	0.00605152	-0.0236781	0.0850088	rs13126083
0.0495054	0.00513002	0.0401972	0.0708367	rs112119449
0.0401818	0.0047805	-0.0151136	0.0653124	rs11133377
0.0382587	0.00563623	-0.055407	0.0798038	rs71603391
0.0497421	0.00720459	-0.167354	0.106911	rs6898769
0.0272684	0.00478723	-0.0440169	0.0657495	rs55900509
0.0382212	0.00546679	0.0790432	0.0766284	rs289031
0.065072	0.00480465	-0.0685928	0.0648923	rs9687846
0.0443699	0.00545254	-0.150143	0.0718777	rs3811961
0.0478373	0.00552669	0.0989399	0.0747105	rs201828806
0.0434296	0.00591613	-0.0554347	0.0804153	rs4912846
0.0806579	0.0048804	0.0806579	0.0674547	rs1952652
0.0806579	0.00486467	0.0601539	0.0665426	rs72801473
0.0497156	0.00461315	0.0109598	0.0636083	rs10077929
0.0537173	0.00530681	-0.0667236	0.0708477	rs12153124
0.0695645	0.00467089	-0.00598207	0.0627075	rs4373322
0.0525925	0.00619689	-0.101701	0.0894957	rs2963482
0.0959604	0.0160986	0.150707	0.231695	rs10057188
0.0634724	0.00469647	0.153501	0.065818	rs7733428
0.0563803	0.0066261	-0.137998	0.0967101	rs1173727
0.054773	0.0082225	0.0972821	0.117398	rs10076869
0.0291199	0.00502372	0.0633659	0.0694991	rs140388683
0.0285875	0.00497054	-0.0438474	0.0691297	rs17622656
0.0593255	0.00813222	0.129198	0.116736	rs74661587
0.0520304	0.00814575	0.147341	0.117744	rs112903135
0.0421012	0.00520959	0.0506931	0.0724308	rs28499105
0.0430595	0.00456777	0.111541	0.0627742	rs10045606
0.0803428	0.0108452	-0.0237165	0.146162	rs12517706
0.0563803	0.00458687	0.0989399	0.0625498	rs17419291
0.0330399	0.00459165	-0.0246926	0.0628702	rs7721613
0.0329365	0.00563002	-0.119559	0.0744298	rs6898903
0.0324672	0.00504735	-0.0559356	0.0701295	rs78195170
0.0516432	0.00508634	0.0723207	0.0694183	rs6915322
0.0870947	0.00667545	0.0129162	0.0921255	rs2894250
0.0685928	0.00485677	-0.0693501	0.0687919	rs13437444
0.0459289	0.0061161	0.173953	0.0800226	rs1265156
0.0618754	0.0111142	-0.170586	0.139654	rs7756992
0.0295588	0.00467007	-0.0892685	0.0657408	rs613489
0.124996	0.0195818	0.610094	0.354748	rs6925996
0.058583	0.00503039	0.00080032	0.0658296	rs9467556
0.0314987	0.00455095	-0.00340579	0.0639093	rs115340779
0.201307	0.0120177	-0.36054	0.213635	rs2736171
0.0353671	0.00485643	-0.0953002	0.0672252	rs142045354
0.116084	0.0134199	0.256183	0.202485	rs3130293
0.0464629	0.00518719	0.140412	0.0734474	rs1542977
0.0719257	0.0112063	-0.0788112	0.146301	rs12207707
0.0781778	0.00660222	-0.14842	0.085179	rs198823
0.0573251	0.00824395	-0.19565	0.1256	rs4869690
0.0521358	0.00474424	-0.105261	0.0641258	rs17651529
0.0683859	0.00500415	-0.119559	0.0672267	rs72844220
0.0431163	0.00579864	0.0964008	0.0817304	rs2857600
0.0294288	0.00461047	-0.144966	0.0629276	rs2736154
0.0401818	0.00617826	0.105261	0.0834355	rs2523595
0.0388448	0.00537057	-0.001998	0.0684098	rs622871
0.0355236	0.00624704	-0.0246926	0.0842668	rs9275667
0.0411419	0.00579267	0.00995033	0.0767152	rs6905288
0.076881	0.0110929	0.152336	0.161349	rs2088087
0.043534	0.00471134	0.0596439	0.0651857	rs35493827
0.0401818	0.00524099	-0.0498207	0.0736923	rs112576472
0.0516432	0.00461929	0.0601539	0.062874	rs9398072
0.045102	0.00572615	0.0648586	0.0791947	rs12198984
0.0401818	0.00462653	0.0582689	0.0635638	rs12190287
0.0610951	0.0107073	0.134531	0.139975	rs9399953
0.026344	0.00461859	0.0401972	0.0636823	rs9388518
0.0295588	0.00462317	0.170586	0.0630572	rs56336142
0.0478373	0.00561161	-0.0186733	0.0770471	rs10948077
0.0305292	0.00510363	-0.0342809	0.0692544	rs73744859
0.0349021	0.00458187	0.0380134	0.0631178	rs2328880
0.0563803	0.00836686	-0.0843603	0.120067	rs9295772
0.0548787	0.00581919	0.0646452	0.0810142	rs9274873
0.0506931	0.0069041	-0.18633	0.102575	rs9274193
0.066781	0.00700125	-0.0685928	0.0920766	rs4712955
0.0592119	0.00660312	-0.0395728	0.093433	rs11753717
0.0489802	0.00502708	0.0734313	0.0698161	rs2655442
0.0324672	0.00458466	0.0806579	0.063358	rs62392668
0.043534	0.00469414	0.00511305	0.0643813	rs3104394
0.0344014	0.00502874	-0.0373904	0.0697848	rs28772303
0.056782	0.0047018	0.0728933	0.0651633	rs10457481
0.0934903	0.00871781	0.0314987	0.117419	rs2075006
0.0483503	0.00615672	-0.0324672	0.0842012	rs2137608
0.0609184	0.00631939	-0.0207825	0.0865798	rs10224002
0.0620354	0.006779	0.147558	0.0891654	rs11556924
0.0998453	0.0101562	0.0372958	0.139434	rs3918226
0.0421012	0.00476827	-0.0792597	0.0656763	rs2853795
0.0342809	0.00506069	0.22665	0.0731696	rs17177953
0.0432207	0.00504114	0.0103534	0.0691018	rs7779676
0.0676586	0.00570889	0.1415	0.0764393	rs13225723
0.0305292	0.00464442	-0.0449974	0.0633904	rs4632959
0.121332	0.0220533	0.0382587	0.305997	rs73138424
0.0856668	0.013491	-0.0685928	0.176899	rs42377
0.0364565	0.00483921	0.0880665	0.0675154	rs146212913
0.0276152	0.00469947	0.0148886	0.0627335	rs12535256
0.108365	0.00882868	-0.276115	0.107007	rs10954284
0.0610951	0.00460457	0.0741794	0.0629711	rs116841826
0.0620354	0.004718	0.0525925	0.0642723	rs73033340
0.0620354	0.00465394	0.155293	0.0639954	rs11760914
0.0494004	0.00462251	-0.001998	0.0524273	rs35680304
0.07139	0.00517278	0.0639133	0.0706128	rs929250
0.065499	0.0046864	0.0688143	0.0650884	rs332039
0.0334348	0.00470655	-0.0322133	0.0644678	rs11783418
0.0772051	0.00457068	0.0681718	0.0631034	rs4554469
0.0637921	0.00483146	-0.0207825	0.0650075	rs28459259
0.0615563	0.00719119	-0.162969	0.0921985	rs7011889
0.0400931	0.00562554	-0.0266419	0.0753907	rs7012891
0.0502412	0.00505838	0.0174514	0.0695583	rs9774383
0.0344014	0.00527128	-0.0903624	0.075328	rs7007820
0.0681718	0.00460354	0.0859937	0.063682	rs34421088
0.0563803	0.00595	0.0353671	0.0824348	rs34455383
0.0620354	0.00460109	0.0852598	0.0629344	rs76622454
0.0539283	0.00702141	-0.0610951	0.0929732	rs7012512
0.0657877	0.00457438	0.112435	0.0632362	rs2977324
0.0269602	0.0046171	-0.0237165	0.0636179	rs1051920
0.0500309	0.00499684	0.0237805	0.0689838	rs12156387
0.0392207	0.0045507	0.0971267	0.0630592	rs4490851
0.0895965	0.00801781	-0.064851	0.10559	rs12545582
0.0314907	0.00523793	-0.0158733	0.0710845	rs11775150
0.0788112	0.00544076	-0.0134906	0.0767099	rs11784502
0.065072	0.00625747	-0.0188218	0.0840945	rs13271489
0.0411419	0.00728998	-0.0146062	0.100987	rs10098073
0.0531898	0.00585462	0.0406137	0.0808196	rs2979230
0.0394687	0.00491085	-0.0139029	0.0670353	rs2340534
0.157858	0.0122559	0.124869	0.171057	rs11774829
0.0878481	0.00913797	-0.128393	0.116203	rs10504744
0.0468836	0.00627623	-0.155251	0.0912812	rs59315952
0.0461487	0.00691246	0.00300451	0.0962595	rs11984487
0.0731085	0.00846092	0.170788	0.124405	rs76452347
0.0792597	0.00738834	-0.0998453	0.096815	rs7847862
0.157004	0.0101867	0.212689	0.133978	rs10980138
0.0449734	0.00551148	0.0953102	0.0744536	rs10116674
0.114962	0.00677523	-0.0430595	0.0896213	rs138286128
0.202941	0.0161884	-0.00531409	0.234236	rs10993958
0.0516432	0.00523878	-0.0988264	0.0737772	rs2497816
0.0459289	0.00460074	-0.0841428	0.0631616	rs4917612
0.0466724	0.00458418	0.104805	0.063182	rs11191580
0.0925792	0.00546325	-0.05509	0.0775027	rs11187837
0.0478373	0.00466408	0.0237165	0.062424	rs4918059
0.0607059	0.00814528	0.125563	0.117539	rs4545470
0.0510828	0.00791671	-0.222343	0.0988891	rs7070797
0.064851	0.00629726	0.00598207	0.0863984	rs7082671
0.253867	0.0156387	0.200489	0.210817	rs3740087
0.0563803	0.00470297	-0.110485	0.0664046	rs2357787
0.0407178	0.00495779	-0.0139029	0.0689499	rs10995305
0.0633659	0.00758243	0.057947	0.106027	rs1539680
0.0409262	0.0058956	-0.00598207	0.0871894	rs11596960
0.0295588	0.00492421	-0.0976128	0.0695549	rs3824754
0.05975	0.00512886	0.0179603	0.0706395	rs2476967
0.0334534	0.00457587	-0.0295588	0.0623788	rs17091481
0.0524519	0.00498165	0.0603872	0.068844	rs4918086
0.0344879	0.00562181	0.0441609	0.0780038	rs61850462
0.0487902	0.00486932	-0.111155	0.0685092	rs12266520
0.0693501	0.00846745	0.196745	0.126064	rs151545
0.131028	0.0104886	-0.0977231	0.155457	rs495896
0.0678507	0.00634843	-0.00498754	0.0806683	rs57465155
0.0808847	0.00860068	-0.151003	0.110018	rs7070847
0.0582689	0.00467463	0.0980337	0.0633935	rs4748508
0.0555127	0.00475848	-0.0334348	0.0649484	rs11187789
0.0487902	0.00731258	-0.0627268	0.103609	rs35606681
0.0369752	0.00543828	0.0184695	0.0751653	rs1907226
0.0953102	0.00581358	0.0563803	0.0793181	rs79780963
0.0989399	0.00945793	0.0344014	0.130257	rs6585253
0.0485602	0.00702288	-0.0573251	0.0949933	rs4917676
0.0382587	0.00461318	-0.0792597	0.0634356	rs55722642
0.0620354	0.00580869	0.0944007	0.0790324	rs4757388
0.055407	0.00693243	-0.116004	0.0902165	rs587961
0.0573251	0.00577752	0.0535408	0.0787722	rs12274440
0.0544882	0.00512712	0.0704585	0.0703406	rs11601687
0.0505567	0.00685728	-0.115113	0.0895835	rs504068
0.0589011	0.0068475	-0.0751075	0.0908702	rs10466480
0.0392207	0.00496205	-0.066781	0.0695556	rs11231800
0.0449974	0.00661398	0.0762333	0.0931036	rs7177
0.0474061	0.00681038	-0.110647	0.0893332	rs7103126
0.0464629	0.00702253	-0.0907544	0.0921318	rs4923543
0.0548787	0.00685335	-0.0889262	0.0906874	rs375696995
0.0433251	0.00463495	-0.0285875	0.0631362	rs11530287
0.0305292	0.00504187	-0.00250313	0.0676866	rs1976966
0.0504515	0.00683827	-0.0998453	0.0900638	rs612708
0.0471964	0.00693267	-0.0916672	0.0916463	rs77684932
0.0598562	0.00474622	0.015723	0.0651515	rs7950926
0.057841	0.00723823	-0.0741794	0.0951037	rs112181005
0.0536118	0.00610227	-0.00796817	0.0791391	rs11535944
0.116894	0.00909353	-0.0708517	0.133279	rs11228212
0.0572055	0.00691874	-0.103459	0.0907368	rs11039666
0.0459392	0.00680297	-0.0889262	0.0902759	rs360155
0.0459392	0.00680297	-0.0889262	0.0902759	rs509358
0.0459392	0.00680297	-0.0889262	0.0902759	rs79151267
0.0459392	0.00680297	-0.0889262	0.0902759	rs76463359
0.0461487	0.00677806	-0.0880109	0.0900327	rs10838190
0.0487702	0.00746476	-0.131905	0.097095	rs10897148
0.076961	0.00492312	0.111541	0.0670316	rs10769255
0.0760347	0.00492351	0.109751	0.0670575	rs11604181
0.0667236	0.00530349	0.119559	0.0714754	rs41431447
0.0610951	0.00499272	-0.0501361	0.0700397	rs11040531
0.0276152	0.00486041	0.00697561	0.0714254	rs11040531
0.0464629	0.00581165	-0.001998	0.0718004	rs3912710
0.07139	0.0047629	-0.101147	0.0676371	rs111514504
0.0496105	0.00686959	-0.10436	0.0904141	rs11038866
0.0308717	0.00513811	0.0101514	0.0705573	rs6485686
0.0491902	0.00459139	0.0975026	0.0636234	rs7925137
0.0731085	0.00519915	0.0232686	0.0722472	rs7948236
0.115186	0.0179484	-0.0119286	0.244572	rs17885785
0.0374942	0.00465184	0.0477207	0.0640303	rs66798575
0.0308717	0.00468927	0.0666741	0.0647844	rs12420829
0.0695261	0.00456643	0.0129162	0.061443	rs11038826
0.0353671	0.00641144	0.176471	0.0827977	rs986721
0.0543506	0.00734832	-0.0998453	0.0962558	rs557675
0.0593255	0.00683433	-0.0788112	0.0902074	rs604723
0.0478373	0.005436	0.112435	0.0737167	rs61751344
0.0657877	0.00714791	0.0934903	0.0961734	rs4980383
0.121038	0.0172915	-0.0217615	0.236221	rs525529
0.0295588	0.00539746	-0.0640053	0.0754559	rs217230
0.0401818	0.00500416	-0.0180621	0.069344	rs6485800
0.0667236	0.00583197	0.0544882	0.0792798	rs2201637
0.0477207	0.00462554	-0.102557	0.0633189	rs111867185
0.0573251	0.00582558	-0.0815355	0.0827901	rs1813937
0.0314987	0.00461747	0.101654	0.063265	rs373004570
0.0439519	0.00537162	0.0118702	0.0735576	rs191264400
0.0544882	0.00458023	0.143234	0.0630494	rs12287076
0.0464629	0.00517642	0.0151136	0.0712446	rs4882068
0.0704585	0.00873777	0.0535408	0.120496	rs10789588
0.0880109	0.00947359	-0.0790432	0.145634	rs10840378
0.0344014	0.00464605	0.0392207	0.0642387	rs3750952
0.0392207	0.00572402	0.0610951	0.0790152	rs214085
0.054773	0.00481234	-0.0285875	0.0649843	rs11169275
0.0458345	0.00557129	-0.0421012	0.0745981	rs4335623
0.0906909	0.0142825	0.474654	0.244636	rs73126004
0.0373904	0.00599058	0.0249076	0.0827805	rs11068852
0.0710664	0.0106188	0.164875	0.155851	rs1468252
0.0296348	0.00500148	-0.136278	0.0670091	rs10744777
0.0607059	0.00578799	0.0482453	0.0800869	rs56059217
0.0537173	0.00550525	0.0114655	0.0753133	rs12422600
0.0536118	0.00934734	-0.0582689	0.123039	rs11612002
0.0857758	0.014339	0.0536118	0.198792	rs12229108
0.0907544	0.00846983	-0.0137947	0.119502	rs36127550
0.0351092	0.00465331	0.133646	0.0638129	rs17627481
0.0732505	0.0128819	0.076961	0.171548	rs10850407
0.0516091	0.00510451	0.0776373	0.0711656	rs7488780
0.0421012	0.00463515	-0.0175532	0.0639761	rs73107980
0.138021	0.00967417	-0.229162	0.160598	rs79321848
0.0392607	0.0046631	0.0504515	0.0643458	rs61932870
0.0544562	0.0050756	0.170195	0.0722373	rs61558464
0.0307685	0.00471895	-0.0916672	0.0640378	rs2162734
0.0608121	0.00458533	0.0196926	0.0632934	rs117913411
0.0713886	0.0124616	-0.0009995	0.117276	rs61921810
0.0295588	0.00483605	-0.0292229	0.0685524	rs79375472
0.0470916	0.00498997	-0.0459289	0.0686217	rs10770617
0.0440169	0.00526913	0.0334348	0.0713385	rs73201767
0.0281937	0.00463704	0.00330546	0.0647722	rs876311
0.065072	0.00488185	0.00964638	0.0671065	rs1689040
0.0834216	0.00641914	-0.0381173	0.0906712	rs11067400
0.102557	0.0051944	-0.0077298	0.0729379	rs6490019
0.0480354	0.00480514	-0.00796817	0.062654	rs28520411
0.0761254	0.00889909	-0.0788112	0.117146	rs112665078
0.0363319	0.00472022	0.0610951	0.064309	rs4767364
0.17483	0.0231785	-0.195567	0.279555	rs34560882
0.131819	0.0170579	-0.161268	0.211471	rs4963661
0.0363319	0.00460534	-0.0495054	0.0632216	rs114744356
0.0382587	0.00520454	0.0440169	0.0719518	rs638310
0.0573114	0.00457065	0.0793679	0.0630778	rs2039092
0.0573251	0.00552545	0.0207825	0.0754599	rs3803266
0.0392207	0.00466152	-0.0725707	0.0638482	rs61946804
0.057947	0.00772705	-0.0861777	0.100974	rs4942041
0.0525925	0.00488381	0.0516432	0.0668202	rs696
0.0544882	0.00458738	-0.0809932	0.0629325	rs72681698
0.0962189	0.00469613	0.0468836	0.0650977	rs72683923
0.0400931	0.00706702	0.240926	0.105436	rs8003372
0.111938	0.0152173	0.0943107	0.215534	rs8019383
0.0510828	0.00481431	-0.0723207	0.0653721	rs7173571
0.0276796	0.00487608	-0.0610951	0.0656294	rs2246769
0.0583709	0.00456594	-0.0178399	0.0636614	rs930716
0.07139	0.0047159	0.0217615	0.0658647	rs11631655
0.0629748	0.00457552	0.0544882	0.0637624	rs12906962
0.116894	0.0082994	0.116004	0.113089	rs11634571
0.0271657	0.00462288	-0.00895974	0.0601051	rs11072508
0.0697789	0.00519914	-0.0487902	0.0717995	rs12904679
0.0717108	0.00593327	0.0734313	0.0826339	rs61203391
0.0336602	0.00460409	0.00220242	0.0645934	rs117539635
0.0494004	0.00590342	-0.0246926	0.0793973	rs7167767
0.0565704	0.0066533	0.0577351	0.0927668	rs1201690
0.0372866	0.00465733	-0.0148886	0.0639133	rs2304902
0.0620354	0.00503857	-0.018164	0.0701188	rs4932371
0.08158	0.00794468	0.0314987	0.110499	rs12912592
0.0565704	0.00673107	-0.0109399	0.0914711	rs13331451
0.066781	0.00521234	-0.0324672	0.070556	rs8118
0.0401818	0.00481072	0.134531	0.0648084	rs2460457
0.0392207	0.00538967	0.0760347	0.0737728	rs77924615
0.0314987	0.00489797	0.0525925	0.066281	rs9937801
0.064851	0.00537678	0.0382587	0.0739489	rs72762705
0.0639133	0.0045962	0.0620354	0.062536	rs1034905
0.0563803	0.00485882	0.0953102	0.0656404	rs898967
0.0510828	0.00526882	0.0457299	0.0731194	rs2379828
0.0276152	0.00475054	0.0657877	0.0649757	rs2660229
0.0459289	0.00458107	0.0535408	0.0625743	rs62043786
0.0457299	0.00474093	0.0392607	0.0655646	rs62043959
0.0487902	0.00494513	-0.0418642	0.069149	rs28590346
0.0497421	0.00503038	0.0440169	0.0681572	rs11650989
0.116004	0.0115536	-0.0347985	0.16686	rs2199048
0.0535408	0.00459733	-0.0838165	0.0642282	rs2270517
0.0295588	0.00512554	-0.0139975	0.0711329	rs1044486
0.0535408	0.00475644	0.0468836	0.0653185	rs12600562
0.0403013	0.00501968	0.0118702	0.0691981	rs7209108
0.0517144	0.0048487	0.0239854	0.0666143	rs16948048
0.0430595	0.00484835	0.0516432	0.0669225	rs8074246
0.0416557	0.00511087	-0.0188218	0.0714069	rs62059190
0.0525573	0.00547188	-0.0139029	0.0755522	rs12940684
0.0392207	0.00470105	0.0788112	0.0638799	rs2412100
0.0398849	0.00597908	0.0262413	0.0824566	rs11651212
0.0516432	0.00549976	-0.0643252	0.0779414	rs1800764
0.129272	0.00785756	0.184818	0.103432	rs11650813
0.0409262	0.00523095	0.0327298	0.0724625	rs4986172
0.0324672	0.0047528	-0.0193867	0.0661302	rs4643373
0.0506619	0.00544833	0.0676366	0.075954	rs7225219
0.0524519	0.00456555	-0.0363319	0.0632036	rs11543289
0.0365603	0.00459635	0.0708517	0.0636572	rs34065485
0.0898407	0.00629212	0.0563803	0.0863494	rs1588584
0.0411419	0.00747461	-0.0772051	0.106861	rs8091238
0.0506931	0.00470292	-0.0241902	0.0661504	rs581441
0.0940909	0.00717692	0.0444745	0.0984647	rs1381443
0.0318003	0.00480367	-0.0314987	0.064988	rs10502917
0.0563803	0.0050204	-0.120136	0.0707761	rs1457886
0.0382587	0.00608742	0.138021	0.0810414	rs76030619
0.0353671	0.00561852	0.0601539	0.0762718	rs10409243
0.0521358	0.00454568	0.0321101	0.0627761	rs78230363
0.0560414	0.0057785	0.018979	0.0794933	rs167479
0.0506931	0.00511237	0.0516432	0.0688341	rs281377
0.0421012	0.0064471	-0.0199986	0.0903905	rs11880337
0.0610247	0.00484617	-0.001998	0.0871058	rs2291516
0.0628333	0.00568394	-0.0295588	0.0781059	rs62117528
0.0483503	0.00489572	-0.0487902	0.0665685	rs77431689
0.109751	0.00628254	0.120446	0.0846965	rs2860184
0.0572055	0.00456833	-0.0449734	0.0628701	rs55957788
0.046882	0.00511244	-0.0207825	0.0688905	rs12972195
0.0369752	0.00459859	0.0411345	0.0633756	rs4803210
0.0476159	0.00672762	0.0158246	0.0923875	rs17469514
0.0506931	0.00486619	-0.0711738	0.067362	rs62127861
0.0395728	0.00482353	-0.0324672	0.0660815	rs7250906
0.0532953	0.00472027	-0.0324672	0.0648653	rs4911250
0.0449734	0.00462314	0.0852598	0.0637078	rs2103805
0.0556184	0.00650494	0.107808	0.0920651	rs28698684
0.258511	0.0189335	0.164667	0.2588	rs6072407
0.0554347	0.00476321	-0.0123763	0.0653978	rs4519596
0.0554347	0.00467814	0.0305292	0.0631346	rs6021247
0.0353163	0.00576842	-0.152721	0.0759659	rs910116
0.124869	0.0066425	0.0554347	0.0915641	rs8126001
0.0590072	0.00937441	-0.0695261	0.123804	rs6078017
0.0459289	0.00468067	0.0237165	0.0639173	rs4809789
0.0610951	0.00469743	0.107957	0.0642076	rs1741288
0.07139	0.00815942	0.10616	0.110411	rs1571216
0.0568879	0.00461917	-0.0506931	0.0628754	rs6124629
0.0421012	0.00478882	-0.0350056	0.0668636	rs113216630
0.0314907	0.00503263	0.0398849	0.0695813	rs6040321
0.0468836	0.00638471	-0.0720332	0.0902534	rs4260308

### Sheet: Hearingloss
BETA_e	SE_e	BETA_o	SE_o	SNP
0.02105	0.00247529	-0.0204068	0.0787375	rs7584223
0.04957	0.00318684	0.0834216	0.0987634	rs538473
0.01849	0.00212167	-0.0676586	0.0657274	rs276695
0.01353	0.00241057	0.0989399	0.0737603	rs3117099
-0.01183	0.00205833	-0.079735	0.0640957	rs9273324
0.06009	0.00635659	0.156149	0.190053	rs375846271
0.01848	0.00263363	0.106583	0.0845772	rs4919895
-0.02145	0.00201708	0.0525925	0.0627954	rs5756794

### Sheet: Smoking
BETA_e	SE_e	BETA_o	SE_o	SNP
-0.0502412	0.00850829	-0.0694573	0.0719102	rs7543245
0.0506931	0.00858084	0.0372958	0.072348	rs9436888
-0.0459289	0.00746533	-0.112435	0.0626351	rs6604867
0.0741794	0.0103784	0.0009995	0.156369	rs55634335
-0.0800177	0.0101971	-0.147688	0.0877651	rs4851031
0.0429075	0.00747539	-0.0573251	0.0623912	rs62106258
-0.139032	0.0187181	0.0344014	0.146222	rs35796073
-0.0447882	0.00771299	0.117783	0.0636657	rs62261744
-0.0544882	0.00796452	-0.0592119	0.0681025	rs6776114
-0.07139	0.00988914	0.00712532	0.0860408	rs12634260
0.0449734	0.00790104	-0.0231663	0.0673839	rs34890793
-0.0663535	0.00808547	0.10075	0.0668355	rs35137368
-0.0544882	0.00889328	-0.076961	0.0741482	rs67219198
0.0610951	0.00896115	-0.0127813	0.077258	rs9831648
-0.0462534	0.00814102	-0.0560414	0.0686782	rs62260755
0.0554347	0.0084256	0.0276152	0.0733352	rs72712556
0.0695261	0.00808067	-0.0570996	0.0695122	rs7752159
-0.0723207	0.00779802	-0.0629748	0.0654692	rs1243188
-0.085449	0.00984348	-0.0269602	0.0812413	rs10767659
-0.064851	0.00889057	-0.0449734	0.0763243	rs11030084
-0.0425944	0.0074488	-0.0405095	0.0626964	rs7333559
-0.0935417	0.0163118	-0.103917	0.142611	rs9576071

### Sheet: Obesity
BETA_e	SE_e	BETA_o	SE_o	SNP
-0.0563803	0.00758001	0.047511	0.0848012
-0.0460439	0.00758595	-0.0242927	0.0817696
0.0469868	0.00724792	0.00461061	0.0782257

### Sheet: Daytime Sleeping
BETA_e	SE_e	BETA_o	SE_o	SNP
0.01894	0.00269699	0.0815355	0.0867367	rs10914623
0.03768	0.00201723	-0.0573251	0.0624432	rs2481665
0.02482	0.00226738	0.102254	0.0722177	rs41304257
0.05462	0.00367759	-0.160417	0.106583	rs12140153
0.01287	0.00203222	-0.0256677	0.0651508	rs1856933
0.01373	0.0020196	-0.0405095	0.0631485	rs700641
0.01798	0.00203979	0.0490852	0.0641254	rs61696052
0.01485	0.00205285	0.0488752	0.0641181	rs2678670
0.0162	0.00232579	-0.0334348	0.0714451	rs4671328
0.01582	0.00201283	-0.0204068	0.0629742	rs13021501
0.01952	0.00301605	0.135405	0.0899178	rs1866664
0.01792	0.00237948	-0.00498754	0.0776709	rs12995547
0.01308	0.00201548	-0.0276152	0.0632702	rs34784637
0.01194	0.00201167	0.0354199	0.0629236	rs6709782
0.01599	0.00225399	0.0421012	0.0705553	rs2272471
0.02233	0.00291558	-0.0185714	0.0921028	rs12632061
0.0204	0.00209797	0.0178399	0.0665348	rs9864886
0.02588	0.00208488	-0.0158733	0.067138	rs6548853
0.02807	0.00200501	-0.113329	0.0631725	rs7626594
0.01178	0.00207057	-0.0746158	0.0658964	rs11740852
0.02707	0.00266918	-0.0382587	0.0834449	rs1496337
0.03112	0.00203071	0.018979	0.063743	rs55960940
0.01538	0.00243389	-0.07139	0.075021	rs12196761
0.01259	0.00225041	-0.0401818	0.0694361	rs56003919
0.02756	0.00203698	-0.0639133	0.0631374	rs113039233
0.04126	0.00347228	0.210261	0.100572	rs285824
0.02889	0.00209226	-0.0188218	0.0648979	rs73464789
0.02997	0.00214847	0.0732161	0.0680974	rs13299008
0.0271	0.00207886	0.0686001	0.0656293	rs113153078
0.0124	0.00205773	0.0324672	0.0648469	rs1983042
0.02508	0.0020292	0.0502412	0.063634	rs4765937
0.02256	0.00212891	-0.151404	0.0697305	rs56142639
0.03539	0.00248004	0.0656058	0.0785668	rs3803763
0.03683	0.00244973	0.104361	0.0786965	rs199528
0.03585	0.00243831	0.0978334	0.078027	rs34097347
0.03525	0.00242971	0.0993784	0.077925	rs413519
0.03613	0.00243147	0.0993784	0.0779077	rs55938136

### Sheet: Diabetes
BETA_e	SE_e	BETA_o	SE_o	SNP
0.127947	0.0119546	-0.176471	0.0929231	rs58432198
0.0610247	0.00738374	0.114513	0.0648618	rs2075424
0.127493	0.0134687	-0.180653	0.104383	rs56985406
0.0806579	0.00773408	0.0535408	0.067637	rs588326
0.0971267	0.00775425	0.0353671	0.0681899	rs10888683
0.144966	0.0100499	0.127513	0.0874706	rs333169
0.122055	0.0092435	0.0506619	0.0787665	rs72753599
0.146694	0.0123138	0.129272	0.107649	rs11240029
0.203757	0.0105977	0.206201	0.091433	rs1493694
0.110647	0.0073883	-0.085449	0.0660103	rs348330
0.172094	0.0131282	0.144217	0.113962	rs80323638
0.0821867	0.00984756	0.152569	0.0880671	rs35142762
0.103459	0.0115072	0.1415	0.0986814	rs11680058
0.0946404	0.0114873	-0.079735	0.0946393	rs78970517
0.15187	0.0077848	-0.00697561	0.0640687	rs2943640
0.147109	0.0116351	0.085449	0.0993406	rs78481334
0.121332	0.00800145	0.0870947	0.0700272	rs7564698
0.148268	0.0105265	0.142025	0.0918647	rs17184917
0.112385	0.00728915	0.0537173	0.0635154	rs11674517
0.0925792	0.00854514	0.0440169	0.0751952	rs13405762
0.131905	0.0115145	0.105261	0.100744	rs59724456
0.118558	0.00757828	0.166881	0.0664609	rs4665972
0.0685928	0.00729391	-0.039989	0.0629097	rs4665499
0.0494004	0.00742431	0.0396768	0.0644271	rs12468708
0.114221	0.007265	0.08158	0.0631202	rs1551838
0.130223	0.00764352	0.0829469	0.0662269	rs13012438
0.14583	0.011959	-0.00400802	0.111402	rs6545805
0.0920056	0.00746333	0.0891591	0.0646557	rs1807337
0.0861027	0.0104515	0.0825124	0.0911615	rs7568063
0.099268	0.0105857	0.181882	0.0953524	rs55914566
0.107029	0.00801274	0.0536118	0.0688843	rs709156
0.0701006	0.00885097	-0.0246926	0.0741124	rs73889243
0.102557	0.00932392	0.0778865	0.081865	rs11710894
0.0758017	0.00758212	-0.0256677	0.0639833	rs7609665
0.263902	0.0169836	0.266969	0.146284	rs77725080
0.112497	0.00762983	0.0331432	0.0655453	rs6777684
0.0971267	0.00843712	-0.0297378	0.0754038	rs6550758
0.485508	0.0157987	0.120446	0.167239	rs7631227
0.12511	0.0117254	0.0555127	0.0996566	rs13064760
0.204572	0.0118143	0.232698	0.101506	rs9842158
0.119009	0.0155671	0.185366	0.139876	rs2030150
0.241376	0.0138931	0.0667236	0.130337	rs1585344
0.119009	0.0152483	-0.0382587	0.125836	rs11713391
0.116894	0.00868233	-0.0201007	0.0786572	rs28446408
0.101147	0.00980201	0.131248	0.0860284	rs35168380
0.0861027	0.00875487	0.0642186	0.0757394	rs73120894
0.123102	0.00755644	0.0516432	0.0661818	rs11130982
0.0535408	0.00784617	-0.0934319	0.0695741	rs9882884
0.159565	0.0143267	0.0582689	0.129882	rs7634494
0.0582689	0.0102519	-0.098716	0.094774	rs3851982
0.13582	0.00846168	0.0183677	0.0715854	rs6794202
0.185649	0.00748571	0.0723207	0.0664304	rs6769511
0.0449734	0.00720458	-0.0891591	0.0630452	rs9873519
0.0852598	0.00768246	0.0119286	0.0698493	rs4696324
0.729479	0.0253722	0.0639133	0.35419	rs387955
0.0962189	0.00727219	0.00895974	0.0652004	rs7661876
0.0438474	0.00724273	0.0256255	0.0628972	rs4974584
0.39069	0.014599	-0.0166376	0.15869	rs7663964
0.152103	0.00835113	0.0549843	0.0712054	rs1801212
0.263902	0.0380387	0.152721	0.353137	rs148627108
0.392042	0.0177364	-0.0519251	0.194316	rs6820259
0.0676366	0.00897196	0.140297	0.0799841	rs10937714
0.136278	0.00763907	0.0449734	0.0681006	rs13531
0.285931	0.0179741	0.185649	0.164887	rs6841414
0.400118	0.0158373	0.119559	0.160208	rs7668719
0.047511	0.0074721	-0.116004	0.0641211	rs2062579
0.100262	0.00778878	0.0751547	0.0677071	rs35319653
0.0592194	0.00725305	0.080126	0.0631354	rs4865473
0.281412	0.0158658	0.0971267	0.148684	rs56118250
0.111541	0.00853702	0.0401818	0.076331	rs1363955
0.0639133	0.00987102	0.14842	0.0825684	rs9313754
0.246079	0.0197645	0.0563803	0.188695	rs244486
0.0751075	0.00808405	-0.0596439	0.0733913	rs458036
0.0610951	0.00730813	0.0760347	0.0630446	rs3846661
0.0414472	0.00759765	0.0218367	0.0658811	rs7708822
0.158712	0.00848576	0.0989399	0.0747105	rs10077929
0.0657125	0.00754008	0.0353163	0.0652959	rs1694068
0.110647	0.00803831	0.0751075	0.0704538	rs1995267
0.268499	0.0297022	0.244514	0.259465	rs116947250
0.107059	0.00944142	-0.0484552	0.0866452	rs1422191
0.168054	0.0114374	0.179818	0.0983404	rs10062657
0.0516432	0.00821575	0.0324672	0.0721248	rs965054
0.109751	0.0101789	-0.189225	0.0986653	rs9465914
0.232698	0.0228789	0.0554347	0.214748	rs62400571
0.205387	0.00872389	0.13715	0.0768396	rs6935599
0.122218	0.0075385	-0.0553013	0.0666652	rs2842356
0.108854	0.0096057	0.0459289	0.0841041	rs3828800
0.0676586	0.00763375	-0.0979436	0.0667853	rs10872467
0.120474	0.00806197	0.0489802	0.0689699	rs12213132
0.151003	0.00929639	-0.0201007	0.0854838	rs3104404
0.113281	0.00752902	-0.0478373	0.0641582	rs6899513
0.0421012	0.00763639	-0.0443699	0.0668395	rs2248709
0.120446	0.00865312	-0.0409262	0.0786036	rs427037
0.16405	0.0110726	-0.0870947	0.0882158	rs9270703
0.214305	0.0167962	0.0334348	0.155448	rs1383258
0.0501361	0.00848173	0.0737542	0.074058	rs11968218
0.184404	0.0110499	-0.0998453	0.0869791	rs2857598
0.172569	0.0109874	-0.105261	0.0866218	rs3132940
0.0563803	0.00981522	-0.057947	0.0881407	rs9468885
0.196389	0.013834	0.151003	0.12173	rs35160546
0.0907544	0.00970798	0.0925792	0.0839467	rs9375477
0.134531	0.00992597	-0.0339705	0.0916518	rs139820499
0.158712	0.0181542	-0.230042	0.188533	rs28367846
0.075586	0.00890485	0.101258	0.0780129	rs2394983
0.0989399	0.00937537	0.0382587	0.0826162	rs4947314
0.24998	0.0160461	-0.0328332	0.157921	rs7741521
0.0657877	0.00810711	-0.0512933	0.0721778	rs9501201
0.0850134	0.00734174	-0.144966	0.0629276	rs6905288
0.126633	0.0118776	0.0392207	0.105778	rs9460517
0.120587	0.0119571	-0.0256677	0.0997846	rs9501404
0.0657877	0.0114533	0.0732505	0.0983289	rs742762
0.0778865	0.00721472	-0.0116678	0.0627539	rs34247110
0.0620354	0.00918122	-0.0234734	0.082233	rs6570526
0.0969515	0.00907049	0.0392607	0.0778188	rs1383265
0.177095	0.0109507	-0.123986	0.0857278	rs9276922
0.0962189	0.00848835	0.151003	0.0728833	rs3128761
0.0525925	0.00791394	0.151003	0.0668672	rs9275641
0.169743	0.00866462	0.00796817	0.078452	rs1936799
0.10948	0.00869461	0.150823	0.0768106	rs7741306
0.102143	0.00734857	-0.0188218	0.0640886	rs12192273
0.151003	0.02427	-0.218156	0.251335	rs543159
0.140067	0.0152137	0.171026	0.135028	rs76393458
0.151003	0.00750907	0.0227395	0.0666578	rs72832354
0.15841	0.0116822	-0.0227395	0.0953472	rs6933716
0.075586	0.00779848	0.0517144	0.0674122	rs11752007
0.0971267	0.00808194	-0.046882	0.0732403	rs9265648
0.223144	0.0171519	0.162969	0.155428	rs9266276
0.0676586	0.00774279	-0.0628333	0.0685002	rs9348936
0.132618	0.0169008	0.0489802	0.142469	rs9268494
0.0657877	0.00773929	-0.117546	0.069371	rs72836298
0.0806579	0.00917287	-0.160051	0.0862953	rs881858
0.0657877	0.00727323	0.0372958	0.0634713	rs2076308
0.23349	0.0168851	-0.0466724	0.166395	rs9401892
0.104139	0.00791394	0.121603	0.0690351	rs6919504
0.352767	0.0215622	0.224742	0.195575	rs12209877
0.271553	0.017568	-0.0577351	0.177949	rs2260051
0.140988	0.00979169	-0.0487902	0.0802893	rs3909113
0.0525925	0.00773587	-0.0373904	0.0664934	rs3869115
0.112609	0.00743792	-0.0295588	0.0640417	rs3094682
0.584448	0.0572613	-0.535973	0.979114	rs10951758
0.125751	0.00912798	0.0168571	0.0827609	rs12540947
0.0674227	0.0084093	0.00270365	0.0714135	rs3735567
0.0723207	0.00760545	-0.0195906	0.0677934	rs10266129
0.0506931	0.0074002	-0.0979436	0.0642322	rs4728092
0.120446	0.00726846	-0.0652855	0.0644396	rs7778423
0.128393	0.00836796	0.0324672	0.0740359	rs2268573
0.0813185	0.0123181	-0.0411419	0.101866	rs1419410
0.34146	0.013905	0.101654	0.135013	rs1447059
0.177309	0.00733136	0.0601539	0.0640576	rs4725959
0.333611	0.0137212	0.276874	0.120886	rs6460529
0.0421012	0.007178	-0.0495054	0.0628928	rs58225638
0.086975	0.00954232	0.0727858	0.082805	rs849336
0.140631	0.0146544	-0.135018	0.143572	rs2866278
0.143234	0.00920578	0.00399202	0.0849066	rs2158747
0.0695261	0.00740352	-0.0319035	0.0646365	rs1003373
0.142486	0.0080509	0.0594316	0.0687883	rs35452727
0.106472	0.0101353	0.0541394	0.0870746	rs10281892
0.1441	0.00927914	-0.0170444	0.08453	rs6460087
0.150143	0.00911901	-0.011769	0.0837915	rs35859536
0.0409262	0.00725333	0.0878481	0.063046	rs13262861
0.0592119	0.00781315	-0.0208151	0.0681097	rs12681990
0.0889262	0.00767057	0.0685928	0.067383	rs2466299
0.0971267	0.00734706	-0.102808	0.0647972	rs12546365
0.0758017	0.00735341	0.0201007	0.0643599	rs4415368
0.110647	0.0201731	-0.0352128	0.185443	rs1509195
0.256965	0.0238365	-0.221769	0.266261	rs10758594
0.140182	0.00737629	0.0236781	0.0633095	rs3124595
0.103459	0.00808225	0.14583	0.069436	rs11145846
0.14583	0.0111234	0.200489	0.0948201	rs4741937
0.0653922	0.00804532	0.0598562	0.0687423	rs1333037
0.0843411	0.00751112	-0.00320513	0.0665713	rs7018475
0.0843411	0.00744611	-0.00803217	0.0652305	rs4977772
0.0925792	0.00758743	0.00995033	0.063923	rs10747031
0.161696	0.0100106	0.0914576	0.0857553	rs2810480
0.129272	0.00765448	0.152721	0.0659947	rs10781533
0.78527	0.035018	0.280657	0.395468	rs674302
0.154201	0.0109991	-0.0119286	0.0936087	rs2796441
0.146694	0.0148421	0.14583	0.130038	rs10811661
0.223144	0.0330317	-0.97498	0.501286	rs13289579
0.0497421	0.00771332	-0.117658	0.069258	rs113082607
0.269263	0.0076867	-0.325869	0.0749307	rs11196183
0.473747	0.015719	-0.287016	0.211271	rs7901794
0.107059	0.0121718	0.0843411	0.106778	rs140908036
0.122168	0.00743299	-0.0497421	0.0640938	rs1907218
0.379121	0.021438	-0.144795	0.242229	rs35198068
0.119459	0.0219063	-0.187309	0.167516	rs10795942
0.103695	0.0090526	0.0418642	0.0765385	rs4646954
0.178146	0.024403	0.001998	0.22141	rs703966
0.113329	0.00747047	0.0449734	0.0655569	rs7100344
0.128393	0.0201947	-0.228784	0.2029	rs78554895
0.118558	0.00933283	-0.0449734	0.0791508	rs4918791
0.418052	0.0270028	0.227932	0.257035	rs140820620
0.096621	0.0074512	0.039989	0.0644104	rs4255484
0.278921	0.0288329	0.0799094	0.231984	rs8181326
0.375693	0.017338	0.192272	0.171271	rs116369954
0.144966	0.00885789	0.00399202	0.0899471	rs10885410
0.211071	0.023313	0.131905	0.205818	rs6583873
0.169721	0.013772	0.00601807	0.112928	rs10882098
0.0778865	0.0108553	0.001998	0.0773786	rs145378137
0.188138	0.010714	0.0158733	0.0982101	rs7091853
0.0934903	0.00791713	-0.075586	0.0696614	rs1873446
0.0958503	0.00910273	0.0442654	0.0782087	rs11257659
0.138892	0.0216256	-0.136163	0.211345	rs77795162
0.152219	0.00810439	0.0664604	0.0693507	rs11599737
0.231428	0.0201919	-0.0372958	0.161801	rs10788577
0.0440169	0.00796909	0.00895974	0.0703808	rs2488080
0.111379	0.0103425	-0.0934903	0.0842433	rs190925
0.091348	0.00986753	-0.0601539	0.081271	rs4746890
0.0825012	0.00740812	-0.0467772	0.0643679	rs116859590
0.0704585	0.00789091	0.0582689	0.0682731	rs10885414
0.140631	0.0185971	0.128393	0.163326	rs2237896
0.107957	0.00751058	-0.0347985	0.0668531	rs11042029
0.0741794	0.00727948	0.0353671	0.0634412	rs11602873
0.143178	0.00721454	0.123185	0.06276	rs4881632
0.110261	0.0193752	-0.0554347	0.158121	rs2886599
0.441476	0.0169916	0.0372958	0.192657	rs234864
0.273076	0.024781	-0.229916	0.26905	rs7107784
0.0786104	0.00798653	0.00040008	0.0625913	rs433052
0.0554347	0.00716899	0.0760347	0.0626927	rs3782091
0.394741	0.0234715	0.196389	0.227356	rs10839297
0.121332	0.00732898	-0.0431163	0.0647984	rs231354
0.114221	0.00938294	-0.0948603	0.0874613	rs74395370
0.142716	0.011121	0.108254	0.0957441	rs111631554
0.126633	0.00860689	-0.0231663	0.0778408	rs114162603
0.123751	0.00792011	0.0962907	0.0687112	rs10766396
0.188138	0.0268784	-0.235722	0.279725	rs10769618
0.188138	0.0252896	0.0256677	0.241625	rs11033115
0.304539	0.00874985	-0.0363528	0.0858028	rs7948640
0.107251	0.00723696	-0.0168571	0.0612649	rs11237459
0.0535063	0.00850359	0.0494004	0.0736701	rs77322196
0.0601539	0.00842627	-0.0338671	0.0744765	rs7964346
0.130906	0.0200271	-0.324978	0.142484	rs12370342
0.180683	0.0161128	0.065499	0.134433	rs73121712
0.0554347	0.0081466	0.0544882	0.0708569	rs56087915
0.141103	0.0096107	0.0174514	0.0807994	rs343092
0.0721407	0.0129975	-0.142367	0.104115	rs1351394
0.613782	0.0407464	-0.284427	0.238225	rs1426371
0.0478373	0.00850665	0.00895974	0.0709441	rs3217860
0.0900341	0.0130744	0.0994889	0.114741	rs78470967
0.131704	0.00822871	-0.0246926	0.0704863	rs3217791
0.0781778	0.00867421	-0.0256677	0.073242	rs1969355
0.14842	0.00903053	-0.102919	0.0854461	rs55834942
0.103459	0.00834962	0.0401818	0.075096	rs61910828
0.112435	0.0107243	-0.0307685	0.0973678	rs76895963
0.0620354	0.00778371	-0.0374942	0.067239	rs208302
0.0592119	0.00832036	-0.0173496	0.0730238	rs72640305
0.153579	0.00975146	-0.00180162	0.0881832	rs1359790
0.0775292	0.0112691	0.0225524	0.0962268	rs34584161
0.108854	0.011452	0.00697561	0.100566	rs576674
0.257738	0.0223615	0.177309	0.201632	rs11846158
0.125751	0.0130075	-0.0465676	0.121151	rs59040120
0.125751	0.00803885	-0.025523	0.0720882	rs4924456
0.140631	0.0108006	0.0861777	0.0947753	rs35917376
0.0516432	0.00815368	-0.0184695	0.071946	rs7402884
0.0870841	0.00724133	0.0129839	0.0627205	rs11856606
0.14214	0.0184523	0.273648	0.1718	rs746673
0.231905	0.0165416	-0.113281	0.170087	rs9788739
0.178983	0.00795066	0.101654	0.0705811	rs3826032
0.164667	0.0195975	0.151862	0.173239	rs8032939
0.167236	0.0147617	-0.0109399	0.122089	rs67839313
0.0449734	0.00791321	0.0806579	0.067744	rs12900004
0.126584	0.00926038	0.00461061	0.0782257	rs17240471
0.300105	0.0196789	-0.0146062	0.200754	rs2007854
0.458058	0.0223868	0.135405	0.238924	rs8031866
0.0778865	0.00919874	0.0723207	0.0794861	rs8036430
0.10436	0.0106858	0.0962189	0.0900326	rs56936932
0.105261	0.0075708	-0.00611868	0.0679025	rs56096139
0.115186	0.00800613	0.0218367	0.0686162	rs72802395
0.133656	0.0075655	-0.0765571	0.0682095	rs2925979
0.0925792	0.00756038	0.00895974	0.0656842	rs7187961
0.0971267	0.00726806	0.0953102	0.0629483	rs4632135
0.0937614	0.00741081	0.00210221	0.0642536	rs13342692
0.115113	0.00810531	0.0139029	0.0725353	rs2706710
0.126633	0.00724572	0.115113	0.0627097	rs739753
0.0883942	0.0075861	-0.0217615	0.0658911	rs11080147
0.104805	0.0076732	0.0603872	0.0661907	rs35895680
0.0944007	0.00738073	-0.0640053	0.065044	rs7141
0.135705	0.0109823	-0.497132	0.0788433	rs4793090
0.0944007	0.00766332	-0.0506619	0.0688448	rs4790579
0.0898407	0.00793647	0.122218	0.0676975	rs11263762
0.0825012	0.00885735	-0.0273712	0.0793997	rs8092496
0.103459	0.00902505	0.0516432	0.0791319	rs8107967
0.0937614	0.00787182	0.0613436	0.0679011	rs924150
0.0667236	0.00753091	-0.0267547	0.0649948	rs10411518
0.464363	0.0235356	-0.117996	0.273276	rs4805885
0.0984952	0.00848722	0.0521358	0.0729156	rs111789331
0.183987	0.00915956	-0.00964638	0.0844885	rs2303107
0.0839252	0.00756916	0.118784	0.0657394	rs10421206
0.0889262	0.00736376	0.114221	0.0642735	rs28376271
0.0791514	0.00754865	0.0304592	0.0652232	rs11669516
0.149282	0.00813258	-0.0508723	0.074638	rs4803848
0.160756	0.0204756	-0.0392207	0.162781	rs1412957
0.100262	0.00784753	-0.0305292	0.0670134	rs77410568
