## Supplementary Table 4 for "Predicting Dementia in People with Parkinson’s Disease"

exposure	outcome	method	nSNP	b	se	pval
Hypertension	Parkinson's dementia	Inverse Variance Weighted (Fixed Effects)	463	0.22394407945848713	0.06458072264740851	0.0005250083472372481
Hypertension	Parkinson's dementia	MR Egger	463	0.39013625758863374	0.19444514654288375	0.045396319490469475
Hypertension	Parkinson's dementia	Egger Intercept	463	-0.00963517125321889	0.010601985343454261	0.36392623752508435
Diabetes	Parkinson's dementia	Inverse Variance Weighted (Fixed Effects)	293	0.13881393224164532	0.03929954456077493	0.000412114328530442
Diabetes	Parkinson's dementia	MR Egger	293	0.11421944731364969	0.09418690011790837	0.2262321846783506
Diabetes	Parkinson's dementia	Egger Intercept	293	0.003342085691652141	0.011442520471699897	0.7704366297161858
Hearingloss	Parkinson's dementia	Inverse Variance Weighted (Fixed Effects)	8	1.0750607387917905	1.1667234922873593	0.3568229699972557
Hearingloss	Parkinson's dementia	MR Egger	8	0.6609059472192345	2.760233641960685	0.8187352805389488
Hearingloss	Parkinson's dementia	Egger Intercept	8	0.010940044516027272	0.06454227505537759	0.8709722508131132
Daytime Sleep	Parkinson's dementia	Inverse Variance Weighted (Fixed Effects)	37	0.45748208909347193	0.46748041423829323	0.32777157344649743
Daytime Sleep	Parkinson's dementia	MR Egger	37	1.43349381917592	1.2920587972370041	0.2747947830979747
Daytime Sleep	Parkinson's dementia	Egger Intercept	37	-0.026028398374881957	0.03202878338178601	0.421908537572354
Obesity	Parkinson's dementia	Inverse Variance Weighted (Fixed Effects)	3	-0.15162357340909763	0.9449565379366968	0.87252219017414
Obesity	Parkinson's dementia	MR Egger	3	-6.358144780902354	10.314447433636342	0.6483226000317354
Obesity	Parkinson's dementia	Egger Intercept	3	0.310227146574175	0.5133898190498183	0.6539622451643614
Smoking Status	Parkinson's dementia	Inverse Variance Weighted (Fixed Effects)	22	0.2864986990903071	0.2641137265296836	0.2780301580676394
Smoking Status	Parkinson's dementia	MR Egger	22	0.2760760197661431	1.0124522099365165	0.7878943405384644
Smoking Status	Parkinson's dementia	Egger Intercept	22	0.0006488117872114501	0.060842916092352206	0.9915973997303557
