## Supplementary Table 3 for "Predicting Dementia in People with Parkinson’s Disease"

Node	Target	Strength
Age at Recruitment	Smoking Status	1
Age at Recruitment	Water Intake	0.914
Age at Recruitment	Daytime Sleep	1
Age at Recruitment	Maternal Smoking Around Birth	0.965
Age at Recruitment	No. of days: Moderate Activity	0.546
Age at Recruitment	Anxiety	0.769
Age at Recruitment	Hypertension	1
Age at Recruitment	Obesity	0.857
Age at Recruitment	Hypercholesterolemia	0.963
Age at Recruitment	Family Depression	0.641
Sex	Smoking Status	1
Sex	Water Intake	0.98
Sex	Breastfed	0.7
Sex	No. of days: Vigorous Activity	1
Sex	Anxiety	1
Sex	Diabetes	0.677
Sex	Hypercholesterolemia	0.626
Country of Birth	Hypercholesterolemia	0.741
Coffee Intake	Tea Intake	1
Body Mass Index	Smoking Status	1
Body Mass Index	Daytime Sleep	0.9369999999999999
Body Mass Index	No. of days: Walking	0.819
Body Mass Index	No. of days: Moderate Activity	0.8160000000000001
Body Mass Index	Depression	0.72
Body Mass Index	Diabetes	1
Body Mass Index	Hypertension	1
Body Mass Index	Obesity	1
Childhood Obesity	Gastric Ulcer	0.537
Maternal Smoking Around Birth	Childhood Obesity	0.62
No. of days: Walking	No. of days: Vigorous Activity	0.997
No. of days: Moderate Activity	No. of days: Walking	1
No. of days: Moderate Activity	No. of days: Vigorous Activity	1
No. of days: Vigorous Activity	Water Intake	0.853
Depression	Family Depression	1
Anxiety	Depression	1
Anxiety	Family Depression	0.748
Diabetes	Water Intake	0.97
Diabetes	Childhood Obesity	0.778
Diabetes	Hypertension	1
Diabetes	Stroke	0.614
Diabetes	Obesity	0.796
Diabetes	Hypercholesterolemia	1
Hypertension	Maternal Smoking Around Birth	0.524
Hypertension	Hypercholesterolemia	1
Migrane	Handedness	0.772
Obesity	Depression	0.5960000000000001
Obesity	Hypercholesterolemia	0.847
Hypercholesterolemia	Gastric Ulcer	0.542
Family Depression	Exposure to Airpollution	0.571
Family Diabetes	Body Mass Index	0.734
Family Diabetes	Diabetes	1
Family Dementia	Family Parkinson	0.988
Family Parkinson	Family Depression	0.729
rs2230288	Exposure to Airpollution	0.515
rs1372519	Body Mass Index	0.513
rs1372519	rs356219	1
rs1372519	rs59852608	0.9969999999999999
rs34311866	rs199441	0.598
rs59852608	rs356219	1
rs56328224	rs199441	1
rs56214516	rs56328224	1
rs4630591	rs199441	0.999
rs4630591	rs56328224	1
rs4630591	rs56214516	1
rs28399664	Exposure to Airpollution	0.526
rs28399664	rs2927438	1
rs6859	rs28399664	0.7899999999999999
rs6859	rs2927438	0.812
rs6859	rs3925681	0.992
rs6859	rs2927468	0.5920000000000001
rs60049679	rs28399664	0.794
rs60049679	rs769449	0.9259999999999999
rs60049679	rs138607350	0.745
rs60049679	rs3925681	0.661
rs769449	rs28399664	1
rs769449	rs2927438	0.947
rs769449	rs138607350	0.996
rs769449	rs2927468	0.5569999999999999
rs449647	rs769449	1
rs449647	rs157580	0.998
rs449647	rs7412	1
rs449647	rs3925681	1
rs157580	rs6859	1
rs157580	rs60049679	0.7210000000000001
rs157580	rs3925681	0.657
rs157580	rs2927468	0.996
rs7412	rs6859	1
rs7412	rs3925681	1
rs7412	rs111371860	1
rs7412	rs2927468	0.992
rs2927438	rs2927468	0.727
rs138607350	rs28399664	0.77
rs138607350	rs2927438	0.943
rs1081105	rs6859	0.591
rs1081105	rs60049679	1
rs1081105	rs769449	0.983
rs1081105	rs449647	0.8440000000000001
rs1081105	rs157580	0.747
rs1081105	rs3925681	0.657
rs1081105	PGS4281	0.744
rs3925681	rs769449	0.5740000000000001
rs3925681	rs2927438	0.628
rs3925681	rs2927468	0.742
rs2927468	rs28399664	0.579
rs2927468	rs111371860	1
PGS4281	rs6859	0.9850000000000001
PGS4281	rs769449	1
PGS4281	rs449647	0.56
PGS4281	rs157580	0.995
PGS4281	rs7412	0.659
PGS4281	rs3925681	1
PGS4281	rs111371860	0.965
PGS4281	rs2927468	0.61
