## Supplementary Table 2 for "Predicting Dementia in People with Parkinson’s Disease"

Model	Parameter	Description	Range
Random Forest	n_estimators	Number of trees in the forest.	50–500
	max_depth	Maximum depth of each tree.	5–20
	min_samples_split	Minimum number of samples required to split an internal node.	2–10
	min_samples_leaf	Minimum number of samples required to be at a leaf node.	1–10
Logistic Regression	C	Inverse of regularization strength. Smaller values mean stronger regularization.	0.001–10
	l1_ratio	Ratio of L1 regularization in elastic net penalty. Only used with \texttt{"elasticnet"}.	0.1–1 (only if penalty="elasticnet")
XGBoost	n_estimators	Number of boosting rounds.	50–500
	learning_rate	Step size shrinkage used to prevent overfitting.	0.01–0.3
	max_depth	Maximum depth of a tree.	3–10
