## Supplementary Table 1 for "Predicting Dementia in People with Parkinson’s Disease"

### Sheet: Supplementary Table 1
Variable	UKB Field ID	Description	ICD10 Code	Domain
Sex	31	Sex	-	Demographics
Age	21022	Age at recruitment	-	Demographics
Country of birth	1647	Country of birth (UK/elsewhere)	-	Demographics
Ethnic background	21000	Ethnic background	-	Demographics
Body mass index	21001	Body mass index	-	Demographics
Tea consumption per day (cups)	1488	Tea intake	-	Lifestyle
Coffee consumption per day (cups)	1498	Coffee intake	-	Lifestyle
Water consumption per day (glass)	1528	Water intake	-	Lifestyle
Alcohol consumption (frequency)	1558	Alcohol intake frequency	-	Lifestyle
Smoking status	20116	Smoking status	-	Lifestyle
Daytime sleep	1220	Daytime dozing / sleeping	-	Comorbidity
Breastfed	1677	Breastfed as a baby	-	Demographics
Childhood obesity	1687	Comparative body size at age 10	-	Demographics
Handedness	1707	Handedness (chirality/laterality)	-	Demographics
Maternal smoking around birth	1787	Maternal smoking around birth	-	Environmental
Depression	20002	Non-cancer illness code, self-reported	F32.0, F32.1, F32.2, F32.3, F32.4, F32.5, F32.6, F32.7, F32.8, F32.9	Comorbidity
Anxiety	20002	Non-cancer illness code, self-reported	F41.2, F41.3, F41.8, F41.9	Comorbidity
Diabetes	20002	Non-cancer illness code, self-reported	E10.0, E10.1, E10.2, E10.3, E10.4, E10.5, E10.6, E10.7, E10.8, E10.9, E11.0, E11.1, E11.2, E11.3, E11.4, E11.5, E11.6, E11.7, E11.8, E11.9, E12.0	Comorbidity
Hearing loss	20002	Non-cancer illness code, self-reported	H91.0, H91.1, H91.2, H91.3, H91.8, H91.9	Comorbidity
Visual loss	20002	Non-cancer illness code, self-reported	H54.7	Comorbidity
Hypercholesterolemia	20002	Non-cancer illness code, self-reported	E78.0	Comorbidity
Obesity	20002	Non-cancer illness code, self-reported	E66.0, E66.1, E66.8, E66.9	Comorbidity
Hypertension	20002	Non-cancer illness code, self-reported	I10.0	Comorbidity
Migrane	20002	Non-cancer illness code, self-reported	G43.0, G43.1	Comorbidity
Family depression	20107, 20110 , 20111	Illnesses of father, Illnesses of mother , Illnesses of siblings	-	Family history
Family stroke	20107, 20110 , 20111	Illnesses of father, Illnesses of mother , Illnesses of siblings	-	Family history
Family diabetes	20107, 20110 , 20111	Illnesses of father, Illnesses of mother , Illnesses of siblings	-	Family history
Family dementia	20107, 20110 , 20111	Illnesses of father, Illnesses of mother , Illnesses of siblings	-	Family history
Family parkinson	20107, 20110 , 20111	Illnesses of father, Illnesses of mother , Illnesses of siblings	-	Family history
